# The genetic architecture of medication-use

**DOI:** 10.1101/2020.09.30.20204438

**Authors:** Palle Duun Rohde, Peter Sørensen, Mette Nyegaard

## Abstract

Genomics has been forecasted to revolutionise human health by improving medical treatment through a better understanding of the molecular mechanisms of human diseases. Despite great successes of the last decade’s genome-wide association studies (GWAS), the results have to a limited extent been translated to genomic medicine. We propose, that one route to get closer to improved medical treatment is by understanding the genetics of medication-use. Here we obtained entire medication profiles from 335,744 individuals from the UK Biobank and performed a GWAS to identify which common genetic variants are major drivers of medication-use. We analysed 9 million imputed genetic variants, estimated SNP heritability, partitioned the genomic variance across functional categories, and constructed genetic scores for medication-use. In total, 59 independent loci were identified for medication-use and approximately 18% of the total variation was attributable to common genetic (minor allele frequency >0.01) variants. The largest fraction of variance was captured by variants with low to medium minor allele frequency. In particular coding and conserved regions, as well as transcription start sites, displayed significantly enrichment of heritability. The average correlation between medication-use and predicted genetic scores was 0.14. These results demonstrate that medication-use *per se* is a highly polygenic complex trait and that individuals with higher genetic liability are on average more diseased and have a higher risk for adverse drug reactions. These results provide an insight into the genetic architecture of medication use and pave the way for developments of multicomponent genetic risk models that includes the genetically informed medication-use.
