## Supplementary Table S1 for "The genetic architecture of medication-use"

### Sheet: Table_S1
Code category (by Hohl et al 2013)	ICD10 code	Meaning
A1	D521	Drug-induced folate deficiency anaemia
A1	D590	Drug-induced autoimmune haemolytic anaemia
A1	D592	Drug-induced nonautoimmune haemolytic anaemia
A1	D611	Drug-induced aplastic anaemia due to chemotherapy
A1	D683	Hemorrhagic disorder due to circulating anticoagulants
A1	E064	Drug-induced thyroiditis
A1	E160	Drug-induced hypoglycaemia without coma
A1	E231	Drug-induced hypopituitarism
A1	E242	Drug-induced Cushing’s syndrome
A1	E273	Drug-induced adrenocortical insufficiency
A1	E661	Drug-induced obesity
A1	G210	Malignant neuroleptic syndrome
A1	G211	Other drug-induced secondary parkinsonism
A1	G240	Drug-induced dystonia
A1	G251	Drug-induced tremor
A1	G254	Drug-induced chorea
A1	G256	Drug-induced tics and other tics of organic origin
A1	G444	Drug-induced headache, not elsewhere classified
A1	G620	Drug-induced polyneuropathy
A1	G720	Drug-induced myopathy
A1	H263	Drug-induced cataract
A1	H406	Glaucoma secondary to drugs
A1	I952	Hypotension due to drugs
A1	J702	Acute drug-induced interstitial lung disorders
A1	J703	Chronic drug-induced interstitial lung disorders
A1	J704	Drug-induced interstitial lung disorders, unspecified
A1	K853	Drug-induced pancreatitis
A1	L105	Drug-induced pemphigus
A1	L432	Lichenoid drug reaction
A1	L560	Drug phototoxic response
A1	L561	Drug photoallergic response
A1	L640	Drug-induced androgenic alopecia
A1	M102	Drug-induced gout
A1	M320	Drug-induced systemic lupus erythematosus
A1	M804	Drug-induced osteoporosis with pathological fracture
A1	M814	Drug-induced osteoporosis without pathological fracture
A1	M835	Other drug-induced osteomalacia in adults
A1	M871	Osteonecrosis due to drugs
A1	N140	Analgesic nephropathy
A1	O744	Toxic reaction to local anaesthesia during labour and delivery
A1	P040	Fetus and newborn affected by maternal anaesthesia and analgesia in pregnancy, labour and delivery
A1	P041	Fetus and newborn affected by other maternal medication
A1	P962	Withdrawal symptoms from therapeutic use of drugs in newborn
A1	Q861	Fetal hydantoin syndrome
A1	Q862	Dysmorphism due to warfarin
A1	R502	Drug-induced fever
A1	T883	Malignant hyperthermia due to anaesthesia
A1	Y40-Y59	Adverse Drug reactions
A1	Y40	Drugs, medicaments, and biological substances causing adverse effects in therapeutic use - systemic antibiotic
A1	Y41	Drugs, medicaments, and biological substances causing adverse effects in therapeutic use - other systemic anti-infectives and antiparasitics
A1	Y42	Drugs, medicaments, and biological substances causing adverse effects in therapeutic use - Hormones and their synthetic substitutes and antagonists, not elsewhere classified
A1	Y427	Drugs, medicaments and biological substances causing adverse effects in therapeutic use - Hormones and their synthetic substitutes and antagonists, not elsewhere classified, Androgens and anabolic congener
A1	Y43	Drugs, medicaments and biological substances causing adverse effects in therapeutic use - Primarily systemic agents
A1	Y44	Drugs, medicaments and biological substances causing adverse effects in therapeutic use - Agents primarily affecting blood constituents
A1	Y440	Drugs, medicaments and biological substances causing adverse effects in therapeutic use - Agents primarily affecting blood constituents, Iron preparations and other anti-hypochromic-anaemia preparations
A1	Y442	Drugs, medicaments and biological substances causing adverse effects in therapeutic use - Agents primarily affecting blood constituents, Anticoagulants
A1	Y45	Drugs, medicaments and biological substances causing adverse effects in therapeutic use - Analgesics, antipyretics and anti-inflammatory drugs
A1	Y455	Drugs, medicaments and biological substances causing adverse effects in therapeutic use - Analgesics, antipyretics and anti-inflammatory drugs, 4-Aminophenol derivatives
A1	Y46	Drugs, medicaments and biological substances causing adverse effects in therapeutic use - Antiepileptics and antiparkinsonism drugs
A1	Y47	Drugs, medicaments and biological substances causing adverse effects in therapeutic use - Sedatives, hypnotics and antianxiety drugs
A1	Y471	Drugs, medicaments and biological substances causing adverse effects in therapeutic use - Sedatives, hypnotics and antianxiety drugs, Benzodiazepines
A1	Y48	Drugs, medicaments and biological substances causing adverse effects in therapeutic use - Anaesthetics and therapeutic gases
A1	Y481	Drugs, medicaments and biological substances causing adverse effects in therapeutic use - Anaesthetics and therapeutic gases, Parenteral anaesthetics
A1	Y482	Drugs, medicaments and biological substances causing adverse effects in therapeutic use - Anaesthetics and therapeutic gases, Other and unspecified general anaesthetics
A1	Y483	Drugs, medicaments and biological substances causing adverse effects in therapeutic use - Anaesthetics and therapeutic gases, Local anaesthetics
A1	Y484	Drugs, medicaments and biological substances causing adverse effects in therapeutic use - Anaesthetics and therapeutic gases, Anaesthetic, unspecified
A1	Y49	Drugs, medicaments and biological substances causing adverse effects in therapeutic use - Psychotropic drugs, not elsewhere classified
A1	Y50	Drugs, medicaments and biological substances causing adverse effects in therapeutic use - Central nervous system stimulants, not elsewhere classified
A1	Y51	Drugs, medicaments and biological substances causing adverse effects in therapeutic use - Drugs primarily affecting the autonomic nervous system
A1	Y52	Drugs, medicaments and biological substances causing adverse effects in therapeutic use - Agents primarily affecting the cardiovascular system
A1	Y53	Drugs, medicaments and biological substances causing adverse effects in therapeutic use - Agents primarily affecting the gastrointestinal system
A1	Y54	Drugs, medicaments and biological substances causing adverse effects in therapeutic use - Agents primarily affecting water-balance and mineral and uric acid metabolism
A1	Y55	Drugs, medicaments and biological substances causing adverse effects in therapeutic use - Agents primarily acting on smooth and skeletal muscles and the respiratory system
A1	Y551	Drugs, medicaments and biological substances causing adverse effects in therapeutic use - Agents primarily acting on smooth and skeletal muscles and the respiratory system, Skeletal muscle relaxants [neuromuscular blocking agents]
A1	Y56	Drugs, medicaments and biological substances causing adverse effects in therapeutic use - Topical agents primarily affecting skin and mucous membrane and ophthalmological, otorhinolaryngological and dental drugs
A1	Y57	Drugs, medicaments and biological substances causing adverse effects in therapeutic use -Other and unspecified drugs and medicaments
A1	Y575	Drugs, medicaments and biological substances causing adverse effects in therapeutic use -Other and unspecified drugs and medicaments, X-ray contrast media
A1	Y58	Drugs, medicaments and biological substances causing adverse effects in therapeutic use - Bacterial vaccines
A1	Y59	Drugs, medicaments and biological substances causing adverse effects in therapeutic use - Other and unspecified vaccines and biological substances
A1	Y880	Sequelae of adverse effects caused by drugs, medicaments and biological substances in therapeutic use
A2	D642	Secondary sideroblastic anaemia due to drugs and toxins
A2	E032	Hypothyroidism due to medicaments and other exogenous substances
A2	F11	Mental and behavioural disorders due to use of opioids
A2	F110	Mental and behavioural disorders due to use of opioids: Acute intoxication
A2	F111	Mental and behavioural disorders due to use of opioids: Harmful use
A2	F112	Mental and behavioural disorders due to use of opioids: Dependence syndrome
A2	F113	Mental and behavioural disorders due to use of opioids: Withdrawal state
A2	F114	Mental and behavioural disorders due to use of opioids: Withdrawal state with delirium
A2	F115	Mental and behavioural disorders due to use of opioids: Psychotic disorder
A2	F116	Mental and behavioural disorders due to use of opioids: Amnesic syndrome
A2	F117	Mental and behavioural disorders due to use of opioids: Residual and late-onset psychotic disorder
A2	F118	Mental and behavioural disorders due to use of opioids: Other mental and behavioural disorders
A2	F119	Mental and behavioural disorders due to use of opioids: Unspecified mental and behavioural disorder
A2	F13	Mental and behavioural disorders due to use of sedatives or hypnotics
A2	F130	Mental and behavioural disorders due to use of sedatives or hypnotics: Acute intoxication
A2	F131	Mental and behavioural disorders due to use of sedatives or hypnotics: Harmful use
A2	F132	Mental and behavioural disorders due to use of sedatives or hypnotics: Dependence syndrome
A2	F133	Mental and behavioural disorders due to use of sedatives or hypnotics: Withdrawal state
A2	F134	Mental and behavioural disorders due to use of sedatives or hypnotics: Withdrawal state with delirium
A2	F135	Mental and behavioural disorders due to use of sedatives or hypnotics: Psychotic disorder
A2	F136	Mental and behavioural disorders due to use of sedatives or hypnotics: Amnesic syndrome
A2	F137	Mental and behavioural disorders due to use of sedatives or hypnotics: Residual and late-onset psychiatric disorder
A2	F138	Mental and behavioural disorders due to use of sedatives or hypnotics: Other mental and behavioural disorders
A2	F139	Mental and behavioural disorders due to use of sedatives or hypnotics: Unspecified mental and behavioural disorder
A2	F150	Mental and behavioural disorders due to use of other stimulants, including caffeine: Acute intoxication
A2	F151	Mental and behavioural disorders due to use of other stimulants, including caffeine: Harmful use
A2	F152	Mental and behavioural disorders due to use of other stimulants, including caffeine: Dependence syndrome
A2	F153	Mental and behavioural disorders due to use of other stimulants, including caffeine: Withdrawal state
A2	F154	Mental and behavioural disorders due to use of other stimulants, including caffeine: Withdrawal state with delirium
A2	F155	Mental and behavioural disorders due to use of other stimulants, including caffeine: Psychotic disorder
A2	F156	Mental and behavioural disorders due to use of other stimulants, including caffeine: Amnesic syndrome
A2	F157	Mental and behavioural disorders due to use of other stimulants, including caffeine: Residual and late-onset psychotic disorder
A2	F158	Mental and behavioural disorders due to use of other stimulants, including caffeine: Other mental and behavioural disorders
A2	F159	Mental and behavioural disorders due to use of other stimulants, including caffeine: Unspecified mental and behavioural disorder
A2	F190	Mental and behavioural disorders due to multiple drug use and use of other psychoactive substances: Acute intoxication
A2	F191	Mental and behavioural disorders due to multiple drug use and use of other psychoactive substances: Harmful use
A2	F192	Mental and behavioural disorders due to multiple drug use and use of other psychoactive substances: Dependence syndrome
A2	F193	Mental and behavioural disorders due to multiple drug use and use of other psychoactive substances: Withdrawal state
A2	F194	Mental and behavioural disorders due to multiple drug use and use of other psychoactive substances: Withdrawal state with delirium
A2	F195	Mental and behavioural disorders due to multiple drug use and use of other psychoactive substances: Psychotic disorder
A2	F196	Mental and behavioural disorders due to multiple drug use and use of other psychoactive substances: Amnesic syndrome
A2	F197	Mental and behavioural disorders due to multiple drug use and use of other psychoactive substances: Residual and late-onset psychotic disorder
A2	F198	Mental and behavioural disorders due to multiple drug use and use of other psychoactive substances: Other mental and behavioural disorders
A2	F199	Mental and behavioural disorders due to multiple drug use and use of other psychoactive substances: Unspecified mental and behavioural disorder
A2	G212	Secondary parkinsonism due to other external agents
A2	I427	Cardiomyopathy due to drugs and other external agents
A2	L233	Allergic contact dermatitis due to drugs in contact with skin
A2	L244	Irritant contact dermatitis due to drugs in contact with skin
A2	L251	Unspecified contact dermatitis due to drugs in contact with skin
A2	L27	Dermatitis due to substances taken internally
A2	L270	Generalized skin eruption due to drugs and medicaments
A2	L271	Localized skin eruption due to drugs and medicaments
A2	L278	Dermatitis due to other substances taken internally
A2	L279	Dermatitis due to unspecified substance taken internally
A2	M342	Systemic sclerosis induced by drugs and chemicals
A2	N141	Nephropathy induced by other drugs, medicaments and biological substances
A2	N142	Nephropathy induced by unspecified drug, medicament or biological substance
A2	N143	Nephropathy induced by heavy metals
A2	N144	Toxic nephropathy, not elsewhere classified
A2	O355	Maternal care for (suspected) damage to fetus by drugs
A2	P044	Fetus and newborn affected by maternal use of drugs of addiction
A2	P584	Neonatal jaundice due to drugs or toxins transmitted from mother or given to newborn
A2	P93	Reactions and intoxications due to drugs administered to fetus and newborn
A2	P961	Neonatal withdrawal symptoms from maternal use of drugs of addiction
A2	T78	Adverse effects, not elsewhere classified
A2	T782	Anaphylactic shock, unspecified
A2	T783	Angioneurotic oedema
A2	T784	Allergy, unspecified
A2	T788	Other adverse effects, not elsewhere classified
A2	T789	Adverse effect, unspecified
A2	T801	Vascular complications following infusion, transfusion and therapeutic injection
A2	T802	Infections following infusion, transfusion and therapeutic injection
A2	T803	ABO incompatibility reaction
A2	T804	Rh incompatibility reaction
A2	T805	Complications following infusion, transfusion and therapeutic injection: anaphylactic shock due to serum
A2	T806	Complications following infusion, transfusion and therapeutic injection: other serum reactions
A2	T808	Other complications following infusion, transfusion and therapeutic injection
A2	T809	Unspecified complication following infusion, transfusion and therapeutic injection
A2	T886	Anaphylactic shock due to adverse effect of correct drug or medicament properly administered
A2	T887	Unspecified adverse event of drug or medicament
A2	Y579	Drugs, medicaments and biological substances causing adverse effects in therapeutic use -Other and unspecified drugs and medicaments, Drug or medicament, unspecified
A2	Y599	Vaccine or biological substance, unspecified
A2	Z036	Observation for suspected toxic effect from ingested substance
B1	T36-T50	Poisoning by drugs, medicaments and biological substances: “premature, excessive, inappropriate or wrong medication, formulation or route”9 -- overdose of these substances (accidental or not) - wrong substance given or taken in error
B1	T36	Poisoning by systemic antibiotics
B1	T360	Penicillins
B1	T361	Cefalosporins and other beta-lactam antibiotics
B1	T362	Chloramphenicol group
B1	T363	Macrolides
B1	T364	Tetracyclines
B1	T365	Aminoglycosides
B1	T366	Rifamycins
B1	T367	Antifungal antibiotics, systemically used
B1	T368	Other systemic antibiotics
B1	T369	Systemic antibiotic, unspecified
B1	T37	Poisoning by other systemic anti-infectives and anti-parasitics
B1	T370	Sulfonamides
B1	T371	Antimycobacterial drugs
B1	T372	Antimalarials and drugs acting on other blood protozoa
B1	T373	Other antiprotozoal drugs
B1	T374	Anthelminthics
B1	T375	Antiviral drugs
B1	T378	Other specified systemic anti-infectives and antiparasitics
B1	T379	Systemic anti-infective and antiparasitic, unspecified
B1	T38	Poisoning by hormones and their synthetic substitutes and antagonists, not elsewhere classified
B1	T380	Glucocorticoids and synthetic analogues
B1	T381	Thyroid hormones and substitutes
B1	T382	Antithyroid drugs
B1	T383	Insulin and oral hypoglycaemic [antidiabetic] drugs
B1	T384	Oral contraceptives
B1	T385	Other estrogens and progestogens
B1	T386	Antigonadotrophins, antiestrogens, antiandrogens, not elsewhere classified
B1	T387	Androgens and anabolic congeners
B1	T388	Other and unspecified hormones and their synthetic substitutes
B1	T389	Other and unspecified hormone antagonists
B1	T39	Poisoning by nonopioid analgesics, antipyretics and antirheumatics
B1	T390	Salicylates
B1	T391	4-Aminophenol derivatives
B1	T392	Pyrazolone derivatives
B1	T393	Other nonsteroidal anti-inflammatory drugs [NSAID]
B1	T394	Antirheumatics, not elsewhere classified
B1	T398	Other nonopioid analgesics and antipyretics, not elsewhere classified
B1	T399	Nonopioid analgesic, antipyretic and antirheumatic, unspecified
B1	T40	Poisoning by narcotics and psychodysleptics
B1	T400	Opium
B1	T401	Heroin
B1	T402	Poisoning by other opioids (includes morphine and codeine)
B1	T403	Poisoning by Methadone
B1	T404	Poisoning by other synthetic narcotics (buprenorphine, pethidine, destropropoxyphene etc)
B1	T405	Cocaine
B1	T406	Poisoning by other and unspecified narcotics
B1	T407	Cannabis (derivatives)
B1	T408	Lysergide [LSD]
B1	T409	Other and unspecified psychodysleptics [hallucinogens]
B1	T41	Poisoning by anaesthetics and therpeutic gases
B1	T410	Inhaled anaesthetics
B1	T411	Intravenous anaesthetics
B1	T412	Other and unspecified general anaesthetics
B1	T413	Local anaesthetics
B1	T414	Anaesthetic, unspecified
B1	T415	Therapeutic gases
B1	T42	Poisoning by antiepileptic, sedative-hypnotic and antiparkinsonism drugs
B1	T420	Hydantoin derivatives
B1	T421	Iminostilbenes
B1	T422	Succinimides and oxazolidinediones
B1	T423	Barbiturates
B1	T424	Poisoning by benzodiazepines
B1	T425	Mixed antiepileptics, not elsewhere classified
B1	T426	Other antiepileptic and sedative-hypnotic drugs
B1	T427	Antiepileptic and sedative-hypnotic drugs, unspecified
B1	T428	Antiparkinsonism drugs and other central muscle-tone depressants
B1	T43	Poisoning by psychotropic drugs, not elsewhere classified
B1	T430	Poisoning by tricyclic and tetracyclic antidepressants
B1	T431	Monoamine-oxidase-inhibitor antidepressants
B1	T432	Poisoning by other and unspecified antidepressants
B1	T433	Phenothiazine antipsychotics and neuroleptics
B1	T434	Butyrophenone and thioxanthene neuroleptics
B1	T435	Other and unspecified antipsychotics and neuroleptics
B1	T436	Poisoning by psychostimulants with abuse potential
B1	T438	Other psychotropic drugs, not elsewhere classified
B1	T439	Psychotropic drug, unspecified
B1	T44	Poisoning by drugs primarily affecting the autonomic nervous system
B1	T440	Anticholinesterase agents
B1	T441	Other parasympathomimetics [cholinergics]
B1	T442	Ganglionic blocking drugs, not elsewhere classified
B1	T443	Other parasympatholytics [anticholinergics and antimuscarinics] and spasmolytics, not elsewhere classified
B1	T444	Predominantly alpha-adrenoreceptor agonists, not elsewhere classified
B1	T445	Predominantly beta-adrenoreceptor agonists, not elsewhere classified
B1	T446	Alpha-adrenoreceptor antagonists, not elsewhere classified
B1	T447	Beta-adrenoreceptor antagonists, not elsewhere classified
B1	T448	Centrally acting and adrenergic-neuron-blocking agents, not elsewhere classified
B1	T449	Other and unspecified drugs primarily affecting the autonomic nervous system
B1	T45	Poisoning by primarily ststemic and haematological agents, not elsewhere classified
B1	T450	Antiallergic and antiemetic drugs
B1	T451	Antineoplastic and immunosuppressive drugs
B1	T452	Vitamins, not elsewhere classified
B1	T453	Enzymes, not elsewhere classified
B1	T454	Iron and its compounds
B1	T455	Anticoagulants
B1	T456	Fibrinolysis-affecting drugs
B1	T457	Anticoagulant antagonists, vitamin K and other coagulants
B1	T458	Other primarily systemic and haematological agents
B1	T459	Primarily systemic and haematological agent, unspecified
B1	T46	Poisoning by agents primarily affecting the cardiovascular system
B1	T460	Cardiac-stimulant glycosides and drugs of similar action
B1	T461	Calcium-channel blockers
B1	T462	Other antidysrhythmic drugs, not elsewhere classified
B1	T463	Coronary vasodilators, not elsewhere classified
B1	T464	Angiotensin-converting-enzyme inhibitors
B1	T465	Other antihypertensive drugs, not elsewhere classified
B1	T466	Antihyperlipidaemic and antiarteriosclerotic drugs
B1	T467	Peripheral vasodilators
B1	T468	Antivaricose drugs, including sclerosing agents
B1	T469	Other and unspecified agents primarily affecting the cardiovascular system
B1	T47	Poisoning by agents primarily affecting the gastrointestinal system
B1	T470	Histamine H 2 -receptor antagonists
B1	T471	Other antacids and anti-gastric-secretion drugs
B1	T472	Stimulant laxatives
B1	T473	Saline and osmotic laxatives
B1	T474	Other laxatives
B1	T475	Digestants
B1	T476	Antidiarrhoeal drugs
B1	T477	Emetics
B1	T478	Other agents primarily affecting the gastrointestinal system
B1	T479	Agent primarily affecting the gastrointestinal system, unspecified
B1	T48	Poisoning by agents primarily acting on smooth and skeletal muscles and the respiratory system
B1	T480	Oxytocic drugs
B1	T481	Skeletal muscle relaxants [neuromuscular blocking agents]
B1	T482	Other and unspecified agents primarily acting on muscles
B1	T483	Antitussives
B1	T484	Expectorants
B1	T485	Anti-common-cold drugs
B1	T486	Antiasthmatics, not elsewhere classified
B1	T487	Other and unspecified agents primarily acting on the respiratory system
B1	T490	Local antifungal, anti-infective and anti-inflammatory drugs, not elsewhere classified
B1	T49	Poisoning by topical agents primarily affecting skin and mucous membrane and by ophthalmological, otorhinolaryngological and dental drugs
B1	T491	Antipruritics
B1	T492	Local astringents and local detergents
B1	T493	Emollients, demulcents and protectants
B1	T494	Keratolytics, keratoplastics and other hair treatment drugs and preparations
B1	T495	Ophthalmological drugs and preparations
B1	T496	Otorhinolaryngological drugs and preparations
B1	T497	Dental drugs, topically applied
B1	T498	Other topical agents
B1	T499	Topical agent, unspecified
B1	T50	Poisoning by diuretics and other unspecified drugs, medicaments and biological substances
B1	T500	Mineralocorticoids and their antagonists
B1	T501	Loop [high-ceiling] diuretics
B1	T502	Carbonic-anhydrase inhibitors, benzothiadiazides and other diuretics
B1	T504	Drugs affecting uric acid metabolism
B1	T506	Antidotes and chelating agents, not elsewhere classified
B1	T507	Analeptics and opioid receptor antagonists
B2	F55	Abuse of non-dependence-producing substances
B2	T503	Electrolytic, caloric and water-balance agents
B2	T505	Appetite depressants
B2	T508	Diagnostic agents
B2	T509	Poisoning: Other and unspecified drugs, medicaments and biological substances
B2	T96	Sequelae of poisoning by drugs, medicaments and biological substances
B2	X40	Accidental poisoning by and exposure to nonopioid analgesics, antipyretics, and antirheumatics including acetominophen
B2	X41	Accidental poisoning by and exposure to antiepileptic, sedative hypnotic, antiparkinsonism, psychotropic drugs NEC
B2	X42	Accidental poisoning by and exposure to narcotics and psychodysleptics (hallucinogens) NEC (includes diamorphine (heroin), cocaine, codeine, lysergide (LSD), morphine, pethidine, narcotic NEC, hallucinogen NEC, hydrocodone, oxycodone (oxycontin) and fentanyl, among others)
B2	X43	Accidental poisoning by and exposure to other drugs acting on the autonomic nervous system
B2	X44	Accidental poisoning by and exposure to other and unspecified drugs, medicaments, and biological substances
B2	X455	Adverse effects of therapeutic use of 4-aminophenol derivatives
B2	Y10	Poisoning by and exposure to nonopioid analgesics, antipyretics and antirheumatics, undetermined intent
C	A047	Enterocolitis due to Clostridium difficile
C	E15	Nondiabetic hypoglycaemic coma
C	H910	Ototoxic hearing loss
C	K521	Toxic gastroenteritis and colitis
C	K710	Toxic liver disease with cholestasis
C	K711	Toxic liver disease with hepatic necrosis
C	K712	Toxic liver disease with acute hepatitis
C	K713	Toxic liver disease with chronic persistent hepatitis
C	K714	Toxic liver disease with chronic lobular hepatitis
C	K715	Toxic liver disease with chronic active hepatitis
C	K716	Toxic liver disease with hepatitis, not elsewhere classified
C	K717	Toxic liver disease with fibrosis and cirrhosis of liver
C	K718	Toxic liver disease with other disorders of liver
C	K719	Toxic liver disease, unspecified
C	L51	Erythema multiforme
C	L510	Nonbullous erythema multiforme
C	L511	Bullous erythema multiforme
C	L512	Toxic epidermal necrolysis [Lyell]
C	L518	Other erythema multiforme
C	L519	Erythema multiforme, unspecified
C	L562	Photocontact dermatitis [berloque dermatitis]
C	N990	Postprocedural renal failure
C	O742	Cardiac complications of anaesthesia during labour and delivery
C	O743	Central nervous system complications of anaesthesia during labour and delivery
C	Y63	Failure in dosage during surgical and medical care
C	Y651	Wrong fluid in infusion
C	Y69	Unspecified misadventure during surgical and medical care
D	D62	Acute posthaemorrhagic anaemia
D	D695	Secondary thrombocytopenia
D	D696	Thrombocytopenia, unspecified
D	D70	Agranulocytosis
D	F52	Sexual dysfunction, not caused by organic disorder or disease
D	F520	Lack or loss of sexual desire
D	F521	Sexual aversion and lack of sexual enjoyment
D	F522	Failure of genital response
D	F523	Orgasmic dysfunction
D	F524	Premature ejaculation
D	F525	Nonorganic vaginismus
D	F526	Nonorganic dyspareunia
D	F527	Excessive sexual drive
D	F528	Other sexual dysfunction, not caused by organic disorder or disease
D	F529	Unspecified sexual dysfunction, not caused by organic disorder or disease
D	H53	Visual disturbances
D	H530	Amblyopia ex anopsia
D	H531	Subjective visual disturbances
D	H532	Diplopia
D	H533	Other disorders of binocular vision
D	H534	Visual field defects
D	H535	Colour vision deficiencies
D	H536	Night blindness
D	H538	Other visual disturbances
D	H539	Visual disturbance, unspecified
D	I158	Other secondary hypertension
D	I159	Secondary hypertension, unspecified
D	J451	Nonallergic asthma
D	K250	Gastric ulcer: Acute with haemorrhage
D	K251	Gastric ulcer: Acute with perforation
D	K252	Gastric ulcer: Acute with both haemorrhage and perforation
D	K253	Gastric ulcer: Acute without haemorrhage or perforation
D	K254	Gastric ulcer: Chronic or unspecified with haemorrhage
D	K255	Gastric ulcer: Chronic or unspecified with perforation
D	K256	Gastric ulcer: Chronic or unspecified with both haemorrhage and perforation
D	K257	Gastric ulcer: Chronic without haemorrhage or perforation
D	K259	Gastric ulcer: Unspecified as acute or chronic, without haemorrhage or perforation
D	K260	Duodenal ulcer: Acute with haemorrhage
D	K261	Duodenal ulcer: Acute with perforation
D	K262	Duodenal ulcer: Acute with both haemorrhage and perforation
D	K263	Duodenal ulcer: Acute without haemorrhage or perforation
D	K264	Duodenal ulcer: Chronic or unspecified with haemorrhage
D	K265	Duodenal ulcer: Chronic or unspecified with perforation
D	K266	Duodenal ulcer: Chronic or unspecified with both haemorrhage and perforation
D	K267	Duodenal ulcer: Chronic without haemorrhage or perforation
D	K269	Duodenal ulcer: Unspecified as acute or chronic, without haemorrhage or perforation
D	K270	Peptic ulcer, site unspecified: Acute with haemorrhage
D	K271	Peptic ulcer, site unspecified: Acute with perforation
D	K272	Peptic ulcer, site unspecified: Acute with both haemorrhage and perforation
D	K273	Peptic ulcer, site unspecified: Acute without haemorrhage or perforation
D	K274	Peptic ulcer, site unspecified: Chronic or unspecified with haemorrhage
D	K275	Peptic ulcer, site unspecified: Chronic or unspecified with perforation
D	K276	Peptic ulcer, site unspecified: Chronic or unspecified with both haemorrhage and perforation
D	K277	Peptic ulcer, site unspecified: Chronic without haemorrhage or perforation
D	K279	Peptic ulcer, site unspecified: Unspecified as acute or chronic, without haemorrhage or perforation
D	K28	Gastrojujenal ulcer
D	K280	Gastrojejunal ulcer: Acute with haemorrhage
D	K281	Gastrojejunal ulcer: Acute with perforation
D	K282	Gastrojejunal ulcer: Acute with both haemorrhage and perforation
D	K283	Gastrojejunal ulcer: Acute without haemorrhage or perforation
D	K284	Gastrojejunal ulcer: Chronic or unspecified with haemorrhage
D	K285	Gastrojejunal ulcer: Chronic or unspecified with perforation
D	K286	Gastrojejunal ulcer: Chronic or unspecified with both haemorrhage and perforation
D	K287	Gastrojejunal ulcer: Chronic without haemorrhage or perforation
D	K289	Gastrojejunal ulcer: Unspecified as acute or chronic, without haemorrhage or perforation
D	K290	Acute haemorrhagic gastritis
D	K529	Non-infective gastroenteritis and colitis, unspecified
D	L290	Pruritus ani
D	L291	Pruritus scroti
D	L292	Pruritus vulvae
D	L293	Anogenital pruritus, unspecified
D	L298	Other pruritus
D	L299	Pruritus, unspecified
D	L500	Allergic urticaria
D	N17	Acute renal failure
D	N170	Acute renal failure with tubular necrosis
D	N171	Acute renal failure with acute cortical necrosis
D	N172	Acute renal failure with medullary necrosis
D	N178	Other acute renal failure
D	N179	Acute renal failure, unspecified
D	N18	Chronic kidney disease
D	N180	End-stage renal disease
D	N189	Chronic renal failure, unspecified
D	N19	Unspecified renal failure
D	O266	Liver disorders in pregnancy, childbirth and the puerperium
D	O746	Other complications of spinal and epidural anaesthesia during labour and delivery
D	T885	Other complications of anaesthesia
D	Y66	Non administration of surgical and medical care
E	D500	Cod
E	D619	Aplastic Anemia, unspecified
E	D65	Disseminated intravascular coagulation (defibrination syndrome)
E	D684	Acquired coagulation factor deficiency
E	D689	Coagulation defect, unspecified
E	D69	Purpura and other haemorrhagic conditions
E	D699	Hemorrhagic condition, unspecified
E	E86	Volume depletion
E	E87	Hyperosmolality and hypernatremia
E	E870	Hyperosmolality and hypernatraemia
E	E871	Hypo-osmolality and hyponatraemia
E	E872	Acidosis
E	E873	Alkalosis
E	E874	Mixed disorder of acid-base balance
E	E875	Hyperkalaemia
E	E876	Hypokalaemia
E	E877	Fluid overload
E	E878	Other disorders of electrolyte and fluid balance, not elsewhere classified
E	F05	Delirium, not induced by alcohol and other psychoactive substances
E	F15	Mental and behavioural disorders due to use of other stimulants, including caffeine
E	F16	Mental and behavioural disorders due to use of hallucinogens
E	F19	Mental and behavioural disorders due to multiple drug use and use of other psychoactive substances
E	G040	Acute disseminated encephalitis
E	G253	Myoclonus
E	G405	Special epileptic syndromes
E	G711	Myotonic disorders
E	G958	Other specified diseases of spinal cord
E	H113	Conjunctival hemorrhage
E	H210	Hyphaema
E	H313	Choroidal hemorrhage and rupture
E	H356	Retinal hemorrhage
E	H431	Vitreous hemorrhage
E	H922	Otorrhagia
E	I260	Pulmonary embolism with mention of acute cor pulmonale
E	I269	Pulmonary embolism without mention of acute cor pulmonale
E	I312	Haemopericardium, not elsewhere classified
E	I44	Atrioventricular and left bundle-branch block
E	I440	Atrioventricular block, first degree
E	I441	Atrioventricular block, second degree
E	I442	Atrioventricular block, complete
E	I443	Other and unspecified atrioventricular block
E	I444	Left anterior fascicular block
E	I445	Left posterior fascicular block
E	I446	Other and unspecified fascicular block
E	I447	Left bundle-branch block, unspecified
E	I458	Other specified conduction disorders
E	I461	Sudden cardiac death, so described
E	I472	Ventricular tachycardia
E	I60	Subarachanoid hemorrhage
E	I61	Intracerebral hemorrhage
E	I610	Intracerebral haemorrhage in hemisphere, subcortical
E	I611	Intracerebral haemorrhage in hemisphere, cortical
E	I612	Intracerebral haemorrhage in hemisphere, unspecified
E	I613	Intracerebral haemorrhage in brain stem
E	I614	Intracerebral haemorrhage in cerebellum
E	I615	Intracerebral haemorrhage, intraventricular
E	I616	Intracerebral haemorrhage, multiple localized
E	I618	Other intracerebral haemorrhage
E	I619	Intracerebral haemorrhage, unspecified
E	I62	Other nontraumatic intracranial hemorrhage
E	I80	Phlebitis and thrombophlebitis
E	I800	Phlebitis and thrombophlebitis of superficial vessels of lower extremities
E	I801	Phlebitis and thrombophlebitis of femoral vein
E	I802	Phlebitis and thrombophlebitis of other deep vessels of lower extremities
E	I803	Phlebitis and thrombophlebitis of lower extremities, unspecified
E	I808	Phlebitis and thrombophlebitis of other sites
E	I809	Phlebitis and thrombophlebitis of unspecified site
E	I95	Hypotension
E	J385	Laryngeal spasm
E	J450	Predominantly allergic asthma
E	J458	Mixed asthma
E	J81	Pulmonary oedema
E	K25	Gastric ulcer
E	K26	Duodenal ulcer
E	K27	Peptic ulcer, site unspecified
E	K625	Hemorrhage of anus and rectum
E	K661	Hemoperitoneum
E	K71	Toxic liver disease
E	K720	Acute and subacute hepatic failure
E	K729	Hepatic failure, unspecified
E	K767	Hepatorenal syndrome
E	K920	Hematemesis
E	K921	Melena
E	K922	Gastrointestinal haemorrhage, unspecified
E	L21	Seborrhoeic dermatitis
E	L210	Seborrhoea capitis
E	L211	Seborrhoeic infantile dermatitis
E	L26	Exfoliative dermatitis
E	L28	Lichen simplex chronicus and prurigo
E	L30	Other dermatitis
E	L52	Erythema nodosum
E	L710	Perioral dermatitis
E	M250	Hemarthrosis
E	M310	Hypersensitivity angiitis
E	M628	Other specified disorders of muscle
E	N421	Congestion and hemorrhage of prostate
E	N62	Hypertrophy of breast
E	N836	Hemosalpinx
E	N837	Hematoma of broad ligament
E	N857	Hematometra
E	N897	Hematocolpos
E	N953	States associated with artificial menopause
E	R001	Bradycardia, unspecified
E	R040	Epistaxis
E	R041	Hemorrhage from throat
E	R048	Hemorrhage from other sites in respiratory passage
E	R049	Hemorrhage from respiratory passage, unspecified
E	R060	Dyspnoea
E	R11	Nausea and vomiting
E	R17	Unspecified jaundice
E	R20	Disturbances of skin sensation
E	R21	Rash and other nonspecific skin eruption
E	R23	Other skin changes
E	R233	Spontaneous ecchymoses
E	R31	Unspecified hematuria
E	R34	Anuria and oliguria
E	R410	Disorientation, unspecified
E	R42	Dizziness and giddiness
E	R440	Auditory hallucinations
E	R441	Visual hallucinations
E	R442	Other hallucinations
E	R443	Hallucinations, unspecified
E	R51	Headache
E	R55	Syncope and collapse
E	R58	Haemorrhage, not elsewhere classified
E	R739	Hyperglycaemia, unspecified
E	R740	Elevation of levels of transaminase and lactic acid dehydrogenase [LDH]
E	S064	Epidural hemorrhage
E	T882	Shock due to anaesthesia
E	T888	Other specified complications of surgical and medical care, not elsewhere classified
E	T889	Complication of surgical and medical care, unspecified
E	Y12	Poisoning by and exposure to narcotics and psychodysleptics (hallucinogens) NEC, undetermined intent
E	Y14	Poisoning by and exposure to other and unspecified drugs, medicaments, and biological substances, undetermined intent
V	A800	Acute paralytic poliomyelitis, vaccine-associated
V	M022	Postimmunization arthropathy
V	T880	Infection following immunization
V	T881	Infection complications following immunization
