## Supplementary Table S3 for "The genetic architecture of medication-use"

### Sheet: Sheet1
CHR	POS	SNP	Ref	Alt	Freq(Alt)	N Obs	BETA	SE	T stat	P value	Nearest gene(s) within 2000 KB
1	10790536	rs284278	A	G	0.3388	332588	0.0384397	0.00666438	5.76793	8.03234e-09	CASZ1
1	32204683	rs2050256	G	A	0.830738	333887	-0.0471506	0.00841559	-5.60277	2.11123e-08	BAI2
1	40089425	rs116401702	T	G	0.951825	335120	-0.0804707	0.0146885	-5.47847	4.29319e-08	HEYL
1	72764289	rs2815757	T	C	0.1924	335120	-0.049588	0.00798766	-6.20807	5.37004e-10	-
1	109821511	rs602633	G	T	0.2169	335120	-0.0468519	0.0076309	-6.13977	8.27357e-10	PSRC1
1	114377568	rs2476601	A	G	0.1024	335120	0.0802996	0.0103725	7.7416	9.84478e-15	PTPN22
1	148897578	rs9438265	T	C	0.4041	59302	0.122376	0.0224458	5.45206	4.99881e-08	-
1	174542897	1:174542897_CA_C	C	CA	0.650311	330202	0.0386498	0.00664906	5.81282	6.14851e-09	RABGAP1L
2	22596089	rs58051722	A	G	0.632175	331435	-0.0367383	0.00656687	-5.59448	2.21454e-08	AC068490.2
2	53029465	rs13016213	G	A	0.644348	324986	0.0410312	0.00667474	6.14724	7.89338e-10	AC010967.2
2	65281886	rs60579112	TC	T	0.724477	333502	0.0384597	0.00705283	5.45309	4.95367e-08	CEP68
2	165793561	rs16849949	T	C	0.707308	330713	-0.0392829	0.00696885	-5.63693	1.73252e-08	SLC38A11
2	227133527	rs2396316	T	A	0.3627	325206	-0.0443713	0.00664298	-6.67942	2.40272e-11	-
3	35667057	rs13062093	G	T	0.633497	334899	-0.0422041	0.00653407	-6.45908	1.05482e-10	-
3	50116512	rs77815052	TA	T	0.51877	325938	0.0492199	0.00639369	7.6982	1.38382e-14	RBM6
3	71566344	rs373133762	CA	C	0.563895	325363	0.0386605	0.00644819	5.99557	2.02991e-09	FOXP1
3	136067778	rs696516	T	G	0.2649	333718	-0.0438205	0.00714872	-6.12984	8.80642e-10	STAG1
3	173114721	rs3752769	A	G	0.491	333217	-0.0506838	0.00631564	-8.02513	1.01748e-15	NLGN1
4	17864274	rs113476736	C	T	0.870113	333728	-0.0519864	0.00937421	-5.54569	2.93025e-08	LCORL
4	20201825	rs28716758	C	T	0.866971	334983	-0.0520928	0.00926614	-5.62185	1.89075e-08	-
4	67783321	rs201859866	C	CA	0.574572	326488	-0.0369313	0.00645555	-5.72086	1.06077e-08	-
4	96145415	rs62319060	C	T	0.637627	333258	-0.0383399	0.00655749	-5.84674	5.0177e-09	UNC5C
4	103772829	4:103772829_GT_G	G	GT	0.510263	328727	0.0347221	0.00635151	5.46674	4.58714e-08	UBE2D3
4	140862678	4:140862678_GTGT_G	G	GTGT	0.624773	330519	0.0401705	0.00654316	6.13932	8.29692e-10	MAML3
5	128017544	rs10072361	G	A	0.815675	333773	-0.0515285	0.0081436	-6.32748	2.49516e-10	SLC27A6,CTC-573M9.1
5	153153641	5:153153641_CA_C	C	CA	0.530685	307330	0.0392501	0.00659058	5.95548	2.59589e-09	GRIA1
6	7238575	rs2842375	G	A	0.640594	330681	-0.0365284	0.00660788	-5.52801	3.24131e-08	RREB1
6	32607370	rs35248896	T	C	0.805556	325497	-0.1155	0.00806122	-14.3278	1.51534e-46	HLA-DQA1
6	51487416	rs1414506	T	C	0.347063	333194	-0.0373006	0.0066419	-5.61595	1.95644e-08	PKHD1,RP3-335N17.2
6	161005610	rs55730499	T	C	0.918624	334766	-0.0641398	0.0115262	-5.5647	2.62808e-08	LPA
7	1961814	rs28728306	A	C	0.837906	334351	0.055452	0.00856612	6.47341	9.59452e-11	MAD1L1
7	150624373	rs758889	C	G	0.3786	333558	0.0391668	0.00650639	6.01974	1.74875e-09	-
8	9545570	rs10081478	G	T	0.3091	334324	0.0379098	0.00680979	5.56696	2.59424e-08	TNKS
8	19815556	rs287	G	A	0.754997	332826	0.0412675	0.00734781	5.6163	1.9524e-08	LPL
9	22093299	rs4007642	A	T	0.4836	329347	-0.0383149	0.00635913	-6.02518	1.69096e-09	CDKN2B-AS1
9	37375472	rs36047049	T	G	0.755984	316731	0.041697	0.00754539	5.52616	3.27568e-08	-
9	131942573	rs2005079	A	G	0.3337	333575	-0.0427156	0.00669104	-6.384	1.72752e-10	RP11-247A12.2
10	21929734	rs10828258	G	A	0.681444	333535	-0.0459179	0.00677388	-6.77867	1.21487e-11	MLLT10
10	114754071	rs34872471	C	T	0.709807	333329	-0.042811	0.00694698	-6.16253	7.16714e-10	TCF7L2
11	116648917	rs964184	C	G	0.1323	335120	0.0527375	0.00928631	5.67905	1.35553e-08	ZNF259
12	69676591	12:69676591_ATAT_A	A	ATAT	0.4887	315992	0.0357528	0.00648491	5.51323	3.52573e-08	RP11-1143G9.2
12	111904371	rs4766578	A	T	0.4955	334981	0.0528917	0.00630234	8.39239	4.78166e-17	ATXN2
12	112906415	rs11066320	G	A	0.423	332811	0.0373277	0.0064062	5.82681	5.65488e-09	PTPN11
13	112002464	rs9522194	C	T	0.609772	332311	0.0400991	0.0064845	6.18383	6.2636e-10	-
14	75228486	14:75228486_CT_C	C	CT	0.4738	329456	-0.0401766	0.00635566	-6.32138	2.59563e-10	YLPM1
15	41799711	rs4924549	T	C	0.858358	322881	-0.0541191	0.00920667	-5.87825	4.1502e-09	LTK
15	81052947	rs1407588	A	G	0.570404	331701	-0.0367227	0.00639315	-5.74407	9.25102e-09	-
16	30823047	rs4889490	T	G	0.608662	335120	0.0373476	0.00645273	5.78787	7.13478e-09	-
16	53822514	rs568974867	C	CAAA	0.604296	333198	-0.0495084	0.00645837	-7.66577	1.78232e-14	FTO
16	69593355	rs12599637	C	T	0.599918	319751	0.0381916	0.00658593	5.79896	6.67885e-09	-
16	71991961	rs11647947	G	C	0.512271	331642	-0.0358553	0.00632633	-5.66763	1.44906e-08	PKD1L3
17	43172478	17:43172478_CTT_C	C	CTT	0.364	326180	0.0390362	0.00663814	5.88059	4.09192e-09	NMT1
17	47488823	rs55714120	T	G	0.662889	331004	-0.0456081	0.00670855	-6.7985	1.05892e-11	PHB,RP11-81K2.1
18	1837204	rs1371272	A	G	0.862717	334163	-0.058333	0.00913659	-6.38455	1.72131e-10	-
18	57640352	rs34131134	CAA	C	0.4901	294770	-0.0413534	0.00673476	-6.1403	8.24702e-10	RN7SL342P,NFE2L3P1
19	5057368	rs62115563	C	T	0.824394	335120	-0.0452942	0.00826822	-5.47811	4.30212e-08	KDM4B
19	18460956	rs113230003	A	G	0.743301	326718	0.040903	0.00729063	5.61036	2.02073e-08	PGPEP1
19	45413233	rs1065853	T	G	0.919476	334753	0.0671835	0.0115719	5.80572	6.41471e-09	APOE
20	62470872	rs4809370	T	C	0.607739	335120	0.0356016	0.00642364	5.54227	2.98792e-08	-
Additional three significant, indepent SNPs were located within HLA genomic region
CHR	POS	SNP	Ref	Alt	Freq(Alt)	N Obs	BETA	SE	T stat	P value	Nearest gene(s) within 2000 KB
6	31428967	rs2596472	G	A	0.257	335120	-0.0437457	0.00720096	-6.07497	1.2414e-09	HCP5,XXbac-BPG181B23.6
6	31577283	rs2857702	C	G	0.791334	328939	-0.0567629	0.00782436	-7.25464	4.03618e-13	UQCRHP1
6	32584901	rs113232664	G	A	0.961891	329906	0.0993862	0.0165638	6.00019	1.97287e-09	-
