## Supplementary Table S4 for "The genetic architecture of medication-use"

### Sheet: genetic correlations - LDhub_pA
trait1	trait2	PMID	Category	rg	se	z	p	pAdj
medication_use	Years of schooling 2016	27225129	education	-0.4289	0.0187	-22.9732	8.63e-117	2.21791e-114
medication_use	Coronary artery disease	26343387	cardiometabolic	0.5347	0.0257	20.7746	7.35e-96	1.8816e-93
medication_use	Waist circumference	25673412	anthropometric	0.4245	0.0236	17.9616	3.89e-72	9.9195e-70
medication_use	Age of first birth	27798627	reproductive	-0.5043	0.0285	-17.71	3.51e-70	8.9154e-68
medication_use	Obesity class 1	23563607	anthropometric	0.4154	0.0259	16.026	8.41e-58	2.12773e-55
medication_use	Waist-to-hip ratio	25673412	anthropometric	0.4234	0.0277	15.2667	1.28e-52	3.2256e-50
medication_use	Body mass index	20935630	anthropometric	0.3709	0.0251	14.7699	2.29e-49	5.7479e-47
medication_use	Overweight	23563607	anthropometric	0.3985	0.0272	14.6519	1.31e-48	3.275e-46
medication_use	Obesity class 2	23563607	anthropometric	0.4288	0.0316	13.552	7.71e-42	1.91979e-39
medication_use	Years of schooling (proxy cognitive performance)	25201988	education	-0.4179	0.0316	-13.2303	5.86e-40	1.45328e-37
medication_use	Type 2 Diabetes	22885922	glycemic	0.4857	0.0379	12.8092	1.46e-37	3.6062e-35
medication_use	Depressive symptoms	27089181	psychiatric	0.4635	0.0366	12.678	7.83e-37	1.92618e-34
medication_use	Years of schooling 2013	23722424	education	-0.4213	0.0335	-12.5576	3.61e-36	8.8445e-34
medication_use	Forced expiratory volume in 1 second	0	lung_function	-0.2148	0.0173	-12.3982	2.67e-35	6.5148e-33
medication_use	Hip circumference	25673412	anthropometric	0.287	0.0233	12.3226	6.84e-35	1.66212e-32
medication_use	Insomnia	28604731	sleeping	0.5213	0.0453	11.502	1.29e-30	3.1218e-28
medication_use	Forced vital capacity	0	lung_function	-0.2056	0.0188	-10.9552	6.28e-28	1.51348e-25
medication_use	Intelligence	28530673	cognitive	-0.2852	0.0261	-10.9371	7.66e-28	1.8384e-25
medication_use	Insomnia	27992416	sleeping	0.4532	0.0415	10.9301	8.28e-28	1.97892e-25
medication_use	College completion	23722424	education	-0.383	0.0352	-10.8834	1.38e-27	3.2844e-25
medication_use	Body fat	26833246	anthropometric	0.3986	0.037	10.7702	4.76e-27	1.12812e-24
medication_use	Triglycerides	20686565	lipids	0.361	0.0337	10.7139	8.76e-27	2.06736e-24
medication_use	Forced expiratory volume in 1 second	0	lung_function	-0.2031	0.0191	-10.6623	1.53e-26	3.5955e-24
medication_use	Obesity class 3	23563607	anthropometric	0.4574	0.0439	10.4099	2.23e-25	5.2182e-23
medication_use	Forced vital capacity	0	lung_function	-0.1969	0.0196	-10.0263	1.17e-23	2.7261e-21
medication_use	Extreme bmi	23563607	anthropometric	0.3751	0.0385	9.7476	1.89e-22	4.3848e-20
medication_use	HDL cholesterol	20686565	lipids	-0.348	0.0359	-9.6858	3.46e-22	7.9926e-20
medication_use	Fathers age at death	27015805	aging	-0.6004	0.0628	-9.5535	1.25e-21	2.875e-19
medication_use	Age at Menarche	25231870	reproductive	-0.2179	0.0242	-9.0001	2.25e-19	5.1525e-17
medication_use	Forced expiratory volume in 1 second	0	lung_function	-0.2542	0.0289	-8.7895	1.5e-18	3.42e-16
medication_use	Mothers age at death	27015805	aging	-0.5861	0.0742	-7.9039	2.7e-15	6.129e-13
medication_use	Neuroticism	27089181	personality	0.2975	0.0386	7.7135	1.22e-14	2.7572e-12
medication_use	Ever vs never smoked	20418890	smoking_behaviour	0.2961	0.0385	7.6991	1.37e-14	3.0825e-12
medication_use	Parents age at death	27015805	aging	-0.6095	0.0809	-7.5341	4.92e-14	1.10208e-11
medication_use	Forced vital capacity	0	lung_function	-0.2277	0.0307	-7.417	1.2e-13	2.676e-11
medication_use	Excessive daytime sleepiness	27992416	sleeping	0.2612	0.0359	7.277	3.41e-13	7.5702e-11
medication_use	Fasting insulin main effect	22581228	glycemic	0.4035	0.0564	7.1505	8.64e-13	1.90944e-10
medication_use	Forced expiratory volume in 1 second (FEV1)	26635082	lung_function	-0.2463	0.0355	-6.9413	3.89e-12	8.558e-10
medication_use	Forced Vital capacity(FVC)	28166213	lung_function	-0.2069	0.0317	-6.5239	6.85e-11	1.50015e-08
medication_use	Former vs Current smoker	20418890	smoking_behaviour	-0.3874	0.0603	-6.4233	1.33e-10	2.8994e-08
medication_use	HOMA-IR	20081858	glycemic	0.4271	0.068	6.2803	3.38e-10	7.3346e-08
medication_use	Triglycerides in small VLDL	27005778	metabolites	0.3551	0.0576	6.1608	7.24e-10	1.56384e-07
medication_use	Birth weight	27680694	anthropometric	-0.176	0.0286	-6.1597	7.29e-10	1.56735e-07
medication_use	Subjective well being	27089181	psychiatric	-0.2261	0.0368	-6.1365	8.44e-10	1.80616e-07
medication_use	Extreme waist-to-hip ratio	23563607	anthropometric	0.3776	0.0616	6.1303	8.77e-10	1.86801e-07
medication_use	Forced expiratory volume in 1 second (FEV1)	28166213	lung_function	-0.186	0.0306	-6.0861	1.16e-09	2.4592e-07
medication_use	Concentration of large HDL particles	27005778	metabolites	-0.3368	0.0556	-6.0579	1.38e-09	2.9118e-07
medication_use	Total lipids in large HDL	27005778	metabolites	-0.3432	0.0567	-6.0571	1.39e-09	2.919e-07
medication_use	Asthma	17611496	autoimmune	0.3141	0.0519	6.0542	1.41e-09	2.9469e-07
medication_use	Own birth weight	31043758	anthropometric	-0.1501	0.0249	-6.0334	1.61e-09	3.3488e-07
medication_use	Cholesterol esters in large VLDL	27005778	metabolites	0.3018	0.0502	6.0102	1.85e-09	3.8295e-07
medication_use	Cholesterol esters in large HDL	27005778	metabolites	-0.3625	0.0603	-6.0073	1.89e-09	3.8934e-07
medication_use	Phospholipids in large HDL	27005778	metabolites	-0.3369	0.0562	-5.9909	2.09e-09	4.2845e-07
medication_use	Offspring birth weight (maternal effect)	31043758	anthropometric	-0.1482	0.025	-5.9255	3.11e-09	6.3444e-07
medication_use	Serum total triglycerides	27005778	metabolites	0.3383	0.0574	5.8943	3.76e-09	7.6328e-07
medication_use	Number of children ever born	27798627	reproductive	0.2029	0.0345	5.8777	4.16e-09	8.4032e-07
medication_use	Total cholesterol in large HDL	27005778	metabolites	-0.3872	0.0661	-5.8612	4.6e-09	9.246e-07
medication_use	Own birth weight	31043758	anthropometric	-0.1432	0.0245	-5.8522	4.85e-09	9.7e-07
medication_use	Childhood obesity	22484627	anthropometric	0.2485	0.0425	5.8493	4.94e-09	9.8306e-07
medication_use	Offspring birth weight	31043758	anthropometric	-0.1441	0.0246	-5.8468	5.01e-09	9.9198e-07
medication_use	Forced expiratory volume in 1 second (FEV1)	21946350	lung_function	-0.2979	0.0512	-5.8246	5.73e-09	1.12881e-06
medication_use	Free cholesterol in large HDL	27005778	metabolites	-0.3704	0.0636	-5.8237	5.76e-09	1.12896e-06
medication_use	Concentration of small VLDL particles	27005778	metabolites	0.3045	0.0523	5.8208	5.86e-09	1.1427e-06
medication_use	Triglycerides in very small VLDL	27005778	metabolites	0.3121	0.0546	5.7131	1.11e-08	2.1534e-06
medication_use	Total lipids in medium VLDL	27005778	metabolites	0.301	0.0531	5.6673	1.45e-08	2.7985e-06
medication_use	Leptin_not_adjBMI	26833098	hormone	0.3093	0.0548	5.6455	1.65e-08	3.168e-06
medication_use	Major depressive disorder	22472876	psychiatric	0.2741	0.0492	5.5735	2.5e-08	4.775e-06
medication_use	Concentration of medium VLDL particles	27005778	metabolites	0.2793	0.0502	5.5689	2.56e-08	4.864e-06
medication_use	Phospholipids in medium VLDL	27005778	metabolites	0.334	0.0614	5.437	5.42e-08	1.02438e-05
medication_use	Rheumatoid Arthritis	24390342	autoimmune	0.1847	0.034	5.4368	5.42e-08	1.02438e-05
medication_use	Triglycerides in medium VLDL	27005778	metabolites	0.3644	0.0675	5.3984	6.72e-08	1.25664e-05
medication_use	Total lipids in small VLDL	27005778	metabolites	0.2954	0.0548	5.3913	6.99e-08	1.30014e-05
medication_use	Sleep duration	27494321	sleeping	-0.2214	0.0413	-5.3619	8.24e-08	1.5244e-05
medication_use	Fasting glucose main effect	22581228	glycemic	0.2651	0.0501	5.2953	1.19e-07	2.1896e-05
medication_use	Neuroticism	24828478	personality	0.3423	0.0649	5.2731	1.34e-07	2.4522e-05
medication_use	Free cholesterol in medium VLDL	27005778	metabolites	0.3242	0.0617	5.2565	1.47e-07	2.6754e-05
medication_use	Total cholesterol in medium VLDL	27005778	metabolites	0.29	0.0561	5.1663	2.39e-07	4.3259e-05
medication_use	HbA1C	20858683	glycemic	0.2719	0.0528	5.1498	2.61e-07	4.698e-05
medication_use	Triglycerides in large VLDL	27005778	metabolites	0.3067	0.0598	5.1292	2.91e-07	5.2089e-05
medication_use	Phospholipids in small VLDL	27005778	metabolites	0.3147	0.0614	5.1272	2.94e-07	5.2332e-05
medication_use	Cigarettes smoked per day	20418890	smoking_behaviour	0.3765	0.0736	5.1147	3.14e-07	5.5578e-05
medication_use	Urinary albumin-to-creatinine ratio	26631737	kidney	0.3386	0.0663	5.108	3.26e-07	5.7376e-05
medication_use	Concentration of large VLDL particles	27005778	metabolites	0.2894	0.0568	5.0928	3.53e-07	6.1775e-05
medication_use	Cholesterol esters in medium VLDL	27005778	metabolites	0.2647	0.052	5.0856	3.67e-07	6.3858e-05
medication_use	Triglycerides in chylomicrons and largest VLDL particles	27005778	metabolites	0.3281	0.0655	5.0113	5.41e-07	9.3593e-05
medication_use	Phospholipids in large VLDL	27005778	metabolites	0.2909	0.0581	5.004	5.61e-07	9.6492e-05
medication_use	Free cholesterol in small VLDL	27005778	metabolites	0.3105	0.0622	4.9875	6.12e-07	0.000104652
medication_use	Forced Vital capacity(FVC)	26635082	lung_function	-0.1842	0.037	-4.9715	6.64e-07	0.00011288
medication_use	Total lipids in large VLDL	27005778	metabolites	0.2713	0.055	4.9286	8.28e-07	0.000139932
medication_use	Total cholesterol in HDL	27005778	metabolites	-0.3517	0.0716	-4.9123	9e-07	0.0001512
medication_use	Peak expiratory flow	0	lung_function	-0.0956	0.0196	-4.8736	1.1e-06	0.0001837
medication_use	Mean diameter for HDL particles	27005778	metabolites	-0.2909	0.0608	-4.7847	1.71e-06	0.00028386
medication_use	Total cholesterol in large VLDL	27005778	metabolites	0.2585	0.054	4.783	1.73e-06	0.00028545
medication_use	Phospholipids in very large VLDL	27005778	metabolites	0.2728	0.0573	4.7628	1.91e-06	0.00031324
medication_use	Triglycerides in small HDL	27005778	metabolites	0.4931	0.1045	4.7194	2.37e-06	0.00038631
medication_use	Childhood IQ	23358156	education	-0.2767	0.0588	-4.7104	2.47e-06	0.00040014
medication_use	Isoleucine	27005778	metabolites	0.3243	0.0689	4.7036	2.56e-06	0.00041216
medication_use	Mean diameter for VLDL particles	27005778	metabolites	0.2536	0.0543	4.6709	3e-06	0.00048
medication_use	Offspring birth weight	31043758	anthropometric	-0.1565	0.0338	-4.6316	3.63e-06	0.00057717
medication_use	Triglycerides in very large VLDL	27005778	metabolites	0.243	0.0529	4.5927	4.38e-06	0.00069204
medication_use	Total lipids in very large VLDL	27005778	metabolites	0.2381	0.0532	4.4783	7.52e-06	0.00118064
medication_use	Peak expiratory flow	0	lung_function	-0.0932	0.0208	-4.4737	7.69e-06	0.00119964
medication_use	Free cholesterol in large VLDL	27005778	metabolites	0.249	0.056	4.4445	8.81e-06	0.00136555
medication_use	Concentration of chylomicrons and largest VLDL particles	27005778	metabolites	0.2731	0.0617	4.4296	9.44e-06	0.00145376
medication_use	Glycoprotein acetyls; mainly a1-acid glycoprotein	27005778	metabolites	0.2849	0.0648	4.3983	1.09e-05	0.0016677
medication_use	Phospholipids in chylomicrons and largest VLDL particles	27005778	metabolites	0.2565	0.0583	4.3976	1.09e-05	0.0016677
medication_use	Triglycerides in IDL	27005778	metabolites	0.2868	0.0655	4.3805	1.18e-05	0.0017818
medication_use	Total lipids in chylomicrons and largest VLDL particles	27005778	metabolites	0.2502	0.0575	4.3541	1.34e-05	0.00201
medication_use	Concentration of very large VLDL particles	27005778	metabolites	0.2657	0.0612	4.342	1.41e-05	0.0021009
medication_use	Concentration of very small VLDL particles	27005778	metabolites	0.259	0.0609	4.2501	2.14e-05	0.0031672
medication_use	Primary biliary cirrhosis	26394269	autoimmune	0.219	0.052	4.2076	2.58e-05	0.0037926
medication_use	Lung cancer	27488534	cancer	0.2086	0.0509	4.0998	4.13e-05	0.0060298
medication_use	Height_2010	20881960	anthropometric	-0.0909	0.0223	-4.0826	4.45e-05	0.0064525
medication_use	Total Cholesterol	20686565	lipids	0.118	0.0293	4.0258	5.68e-05	0.0081792
medication_use	Urinary albumin-to-creatinine ratio (non-diabetes)	26631737	kidney	0.2684	0.0668	4.0209	5.8e-05	0.008294
medication_use	Phospholipids in very large HDL	27005778	metabolites	-0.2929	0.0738	-3.9717	7.14e-05	0.0101388
medication_use	Mono-unsaturated fatty acids	27005778	metabolites	0.3279	0.0828	3.9603	7.49e-05	0.0105609
medication_use	Smoking Initiation	30617275	smoking_behaviour	0.2323	0.0592	3.926	8.64e-05	0.012096
medication_use	Age of smoking initiation	20418890	smoking_behaviour	-0.3465	0.0895	-3.8694	0.0001	0.0139
medication_use	LDL cholesterol	20686565	lipids	0.1347	0.0349	3.8607	0.0001	0.0139
medication_use	Glutamine	27005778	metabolites	-0.2996	0.0774	-3.8707	0.0001	0.0139
medication_use	Total cholesterol in small VLDL	27005778	metabolites	0.2854	0.0738	3.865	0.0001	0.0139
medication_use	Child birth weight	23202124	anthropometric	-0.1805	0.049	-3.6824	0.0002	0.027
medication_use	Total lipids in very small VLDL	27005778	metabolites	0.2386	0.0647	3.6897	0.0002	0.027
medication_use	Lung cancer (all)	24880342	cancer	0.2078	0.056	3.7127	0.0002	0.027
medication_use	Urate	23263486	other	0.2523	0.0681	3.7022	0.0002	0.027
medication_use	HOMA-B	20081858	glycemic	0.2114	0.0586	3.6075	0.0003	0.0393
medication_use	Age at Menopause	26414677	reproductive	-0.1285	0.0355	-3.6176	0.0003	0.0393
medication_use	Attention deficit hyperactivity disorder (GC)	27663945	psychiatric	0.3872	0.1074	3.6058	0.0003	0.0393
medication_use	Attention deficit hyperactivity disorder (No GC)	27663945	psychiatric	0.3873	0.1076	3.6	0.0003	0.0393
medication_use	Squamous cell lung cancer	27488534	cancer	0.2619	0.0756	3.4649	0.0005	0.0635
medication_use	Pack Years	30617275	smoking_behaviour	0.4924	0.1416	3.4767	0.0005	0.0635
medication_use	Crohns disease	26192919	autoimmune	0.1195	0.0349	3.4243	0.0006	0.075
medication_use	Extreme height	23563607	anthropometric	-0.1048	0.0311	-3.3724	0.0007	0.0868
medication_use	Apolipoprotein B	27005778	metabolites	0.3115	0.0938	3.322	0.0009	0.1107
medication_use	Free cholesterol in medium HDL	27005778	metabolites	-0.2559	0.0781	-3.275	0.0011	0.1342
medication_use	Chronic Kidney Disease	26831199	kidney	0.2067	0.0638	3.2425	0.0012	0.1452
medication_use	Tyrosine	27005778	metabolites	0.2462	0.076	3.2382	0.0012	0.1452
medication_use	Difference in height between adolescence and adulthood; age 14	23449627	anthropometric	-0.1965	0.0624	-3.1484	0.0016	0.1904
medication_use	Forced expiratory volume in 1 second (FEV1)/Forced Vital capacity(FVC)	21946350	lung_function	-0.1128	0.0359	-3.14	0.0017	0.2006
medication_use	Inflammatory Bowel Disease (Euro)	26192919	autoimmune	0.1058	0.0338	3.1287	0.0018	0.2106
medication_use	Total cholesterol in medium HDL	27005778	metabolites	-0.3526	0.1132	-3.1143	0.0018	0.2106
medication_use	Phenylalanine	27005778	metabolites	0.2594	0.0829	3.1286	0.0018	0.2106
medication_use	Leucine	27005778	metabolites	0.2695	0.0868	3.1055	0.0019	0.2166
medication_use	ICV	25607358	brain_volume	-0.2138	0.0707	-3.0223	0.0025	0.2825
medication_use	Cholesterol esters in medium HDL	27005778	metabolites	-0.3714	0.123	-3.0202	0.0025	0.2825
medication_use	Omega-9 and saturated fatty acids	27005778	metabolites	0.2895	0.0978	2.9592	0.0031	0.3441
medication_use	Concentration of very large HDL particles	27005778	metabolites	-0.2516	0.0852	-2.9512	0.0032	0.352
medication_use	Systemic lupus erythematosus	26502338	autoimmune	0.1318	0.0448	2.9457	0.0032	0.352
medication_use	Primary sclerosing cholangitis	27992413	autoimmune	-0.1436	0.0489	-2.9381	0.0033	0.3564
medication_use	Free cholesterol in very large HDL	27005778	metabolites	-0.3078	0.105	-2.9323	0.0034	0.3638
medication_use	Lung cancer (squamous cell)	24880342	cancer	0.2639	0.09	2.9327	0.0034	0.3638
medication_use	Own birth weight (fetal effect)	adjusted for maternal genotype	31043758	-0.1037	0.0356	-2.9094	0.0036	0.378
medication_use	Multiple sclerosis	21833088	autoimmune	0.3523	0.1216	2.8963	0.0038	0.3952
medication_use	Attention deficit hyperactivity disorder	20732625	psychiatric	0.2467	0.0861	2.8638	0.0042	0.4326
medication_use	Total lipids in very large HDL	27005778	metabolites	-0.2691	0.0948	-2.839	0.0045	0.459
medication_use	Forced expiratory volume in 1 second (FEV1)/Forced Vital capacity(FVC)	26635082	lung_function	-0.1195	0.0422	-2.8349	0.0046	0.4646
medication_use	Serum cystatin c	26831199	kidney	-0.1346	0.0477	-2.8218	0.0048	0.48
medication_use	Ratio of bisallylic groups to total fatty acids	27005778	metabolites	-0.1932	0.0709	-2.7242	0.0064	0.6336
medication_use	Phospholipids in very small VLDL	27005778	metabolites	0.205	0.0751	2.7287	0.0064	0.6336
medication_use	Anorexia Nervosa	24514567	psychiatric	-0.0795	0.0298	-2.6683	0.0076	0.7372
medication_use	Valine	27005778	metabolites	0.1741	0.067	2.5982	0.0094	0.9024
medication_use	Heart rate	23583979	haemotological	0.0855	0.033	2.5876	0.0097	0.9215
medication_use	Acetate	27005778	metabolites	-0.1992	0.0775	-2.5708	0.0101	0.9494
medication_use	FEV1/FVC	0	lung_function	-0.0493	0.0192	-2.5691	0.0102	0.9494
medication_use	Average number of methylene groups per a double bond	27005778	metabolites	0.2272	0.0889	2.5549	0.0106	0.9752
medication_use	Total lipids in medium HDL	27005778	metabolites	-0.2401	0.0942	-2.5503	0.0108	0.9828
medication_use	Ratio of bisallylic groups to double bonds	27005778	metabolites	-0.1688	0.0669	-2.5213	0.0117	1
medication_use	Eczema	26482879	autoimmune	0.1497	0.0596	2.5131	0.012	1
medication_use	Forced expiratory volume in 1 second (FEV1)/Forced Vital capacity(FVC)	28166213	lung_function	-0.0681	0.0275	-2.4729	0.0134	1
medication_use	Infant head circumference	22504419	anthropometric	-0.1527	0.0622	-2.4557	0.0141	1
medication_use	Average number of double bonds in a fatty acid chain	27005778	metabolites	-0.1559	0.064	-2.4383	0.0148	1
medication_use	Phospholipids in medium HDL	27005778	metabolites	-0.187	0.0772	-2.421	0.0155	1
medication_use	FEV1/FVC	0	lung_function	-0.0823	0.0344	-2.3943	0.0167	1
medication_use	Glucose	27005778	metabolites	0.1385	0.0579	2.3908	0.0168	1
medication_use	Cigarettes Per Day	30617275	smoking_behaviour	0.138	0.0615	2.2439	0.0248	1
medication_use	Autism spectrum disorder	0	psychiatric	-0.0939	0.0419	-2.2384	0.0252	1
medication_use	Child birth length	25281659	anthropometric	-0.114	0.051	-2.2374	0.0253	1
medication_use	Concentration of IDL particles	27005778	metabolites	0.1896	0.086	2.2062	0.0274	1
medication_use	Apolipoprotein A-I	27005778	metabolites	-0.1894	0.0861	-2.2009	0.0277	1
medication_use	Concentration of small LDL particles	27005778	metabolites	0.1785	0.0812	2.1978	0.028	1
medication_use	Difference in height between childhood and adulthood; age 8	23449627	anthropometric	-0.1238	0.0572	-2.1636	0.0305	1
medication_use	FEV1/FVC	0	lung_function	-0.0431	0.02	-2.1586	0.0309	1
medication_use	Concentration of medium HDL particles	27005778	metabolites	-0.1827	0.085	-2.1483	0.0317	1
medication_use	Total lipids in small LDL	27005778	metabolites	0.1841	0.0864	2.1295	0.0332	1
medication_use	Fasting proinsulin	20081858	glycemic	0.1566	0.0771	2.0321	0.0421	1
medication_use	Phospholipids in medium LDL	27005778	metabolites	0.1743	0.0865	2.0162	0.0438	1
medication_use	Phospholipids in IDL	27005778	metabolites	0.1905	0.0955	1.9946	0.0461	1
medication_use	Concentration of medium LDL particles	27005778	metabolites	0.1786	0.0897	1.9905	0.0465	1
medication_use	Total cholesterol in very large HDL	27005778	metabolites	-0.2408	0.1213	-1.9847	0.0472	1
medication_use	Peak expiratory flow	0	lung_function	-0.1096	0.0561	-1.9544	0.0507	1
medication_use	Lung adenocarcinoma	27488534	cancer	0.1394	0.0716	1.948	0.0514	1
medication_use	Total cholesterol in small LDL	27005778	metabolites	0.1779	0.0921	1.9323	0.0533	1
medication_use	Total lipids in medium LDL	27005778	metabolites	0.1676	0.0877	1.9108	0.056	1
medication_use	Concentration of large LDL particles	27005778	metabolites	0.1689	0.0902	1.8731	0.0611	1
medication_use	Total lipids in IDL	27005778	metabolites	0.1595	0.0858	1.8597	0.0629	1
medication_use	Transferrin	25352340	metal	0.1573	0.0851	1.8476	0.0647	1
medication_use	Sitting height ratio	25865494	anthropometric	-0.0796	0.0437	-1.8228	0.0683	1
medication_use	Platelet count	22139419	haemotological	0.0624	0.0345	1.8098	0.0703	1
medication_use	Cholesterol esters in medium LDL	27005778	metabolites	0.1556	0.0863	1.8023	0.0715	1
medication_use	Description of average fatty acid chain length; not actual carbon number	27005778	metabolites	-0.1135	0.0634	-1.7888	0.0737	1
medication_use	Total cholesterol in medium LDL	27005778	metabolites	0.1559	0.0881	1.7693	0.0768	1
medication_use	Total cholesterol in LDL	27005778	metabolites	0.1607	0.0911	1.7636	0.0778	1
medication_use	Mean platelet volume	22139419	haemotological	0.0708	0.0401	1.7628	0.0779	1
medication_use	Phospholipids in large LDL	27005778	metabolites	0.1626	0.0938	1.7339	0.0829	1
medication_use	Total lipids in large LDL	27005778	metabolites	0.1516	0.0893	1.6974	0.0896	1
medication_use	Citrate	27005778	metabolites	-0.1047	0.0645	-1.6237	0.1044	1
medication_use	Serumurate overweight	25811787	uric_acid	0.117	0.075	1.5612	0.1185	1
medication_use	Leptin_adjBMI	26833098	hormone	0.0799	0.0524	1.5237	0.1276	1
medication_use	Cholesterol esters in large LDL	27005778	metabolites	0.1316	0.0875	1.5046	0.1324	1
medication_use	Mean Thalamus	25607358	brain_volume	-0.0987	0.0664	-1.4862	0.1372	1
medication_use	Ulcerative colitis	26192919	autoimmune	0.0572	0.0391	1.4643	0.1431	1
medication_use	2hr glucose adjusted for BMI	20081857	glycemic	0.1078	0.0738	1.4615	0.1439	1
medication_use	Idiopathic pulmonary fibrosis	29066090	lung_function	0.1585	0.1138	1.3927	0.1637	1
medication_use	Total cholesterol in large LDL	27005778	metabolites	0.1245	0.0902	1.3808	0.1673	1
medication_use	Chronotype	27494321	sleeping	0.0383	0.028	1.3688	0.1711	1
medication_use	Free cholesterol in IDL	27005778	metabolites	0.1103	0.081	1.3604	0.1737	1
medication_use	Creatinine	27005778	metabolites	-0.0717	0.0555	-1.2918	0.1964	1
medication_use	Femoral neck bone mineral density	22504420	bone	0.0365	0.0299	1.2223	0.2216	1
medication_use	Albumin	27005778	metabolites	-0.1017	0.0838	-1.2143	0.2246	1
medication_use	Lumbar spine bone mineral density	22504420	bone	0.039	0.0327	1.1945	0.2323	1
medication_use	Total cholesterol in IDL	27005778	metabolites	0.1016	0.0856	1.1878	0.2349	1
medication_use	Alanine	27005778	metabolites	0.0661	0.0582	1.1352	0.2563	1
medication_use	Mean diameter for LDL particles	27005778	metabolites	-0.1087	0.0983	-1.1057	0.2688	1
medication_use	Free cholesterol in large LDL	27005778	metabolites	0.0923	0.0874	1.0566	0.2907	1
medication_use	Smoking Cessation	30617275	smoking_behaviour	-0.1006	0.1036	-0.9717	0.3312	1
medication_use	Serum total cholesterol	27005778	metabolites	0.0879	0.0923	0.9526	0.3408	1
medication_use	Total lipids in small HDL	27005778	metabolites	0.0831	0.0898	0.9254	0.3548	1
medication_use	Omega-3 fatty acids	27005778	metabolites	0.0617	0.0687	0.8985	0.3689	1
medication_use	PGC cross-disorder analysis	23453885	psychiatric	0.0323	0.036	0.8967	0.3699	1
medication_use	Mean Hippocampus	25607358	brain_volume	0.0559	0.0627	0.891	0.373	1
medication_use	Neo-conscientiousness	21173776	personality	-0.074	0.0857	-0.8636	0.3878	1
medication_use	22:6 docosahexaenoic acid	27005778	metabolites	-0.0584	0.0694	-0.8412	0.4003	1
medication_use	Celiac disease	20190752	autoimmune	-0.0396	0.0474	-0.8355	0.4035	1
medication_use	Height; Females at age 10 and males at age 12	23449627	anthropometric	-0.0343	0.0442	-0.775	0.4384	1
medication_use	Amyotrophic lateral sclerosis	27455348	neurological	0.0476	0.0663	0.7184	0.4725	1
medication_use	Femoral Neck bone mineral density	26367794	bone	-0.0262	0.0375	-0.6983	0.485	1
medication_use	Acetoacetate	27005778	metabolites	0.052	0.0753	0.691	0.4896	1
medication_use	Forearm Bone mineral density	26367794	bone	0.057	0.0899	0.6343	0.5259	1
medication_use	Mean Accumbens	25607358	brain_volume	-0.05	0.0827	-0.6041	0.5458	1
medication_use	Lumbar Spine bone mineral density	26367794	bone	0.0219	0.0377	0.5811	0.5612	1
medication_use	Parkinsons disease	19915575	neurological	0.0175	0.0372	0.4702	0.6382	1
medication_use	Triglycerides in very large HDL	27005778	metabolites	0.0301	0.0652	0.4615	0.6445	1
medication_use	Serum creatinine (non-diabetes)	26831199	kidney	-0.0129	0.0291	-0.4427	0.658	1
medication_use	Alzheimers disease	24162737	neurological	0.0281	0.0647	0.4341	0.6643	1
medication_use	Bipolar disorder	21926972	psychiatric	-0.0143	0.0376	-0.3795	0.7044	1
medication_use	Mean Pallidum	25607358	brain_volume	-0.025	0.0671	-0.373	0.7092	1
medication_use	18:2 linoleic acid (LA)	27005778	metabolites	-0.0249	0.0714	-0.3479	0.7279	1
medication_use	Serum creatinine	26831199	kidney	-0.0098	0.0286	-0.3415	0.7327	1
medication_use	Neo-openness to experience	21173776	personality	-0.0214	0.0644	-0.3323	0.7397	1
medication_use	Mean Putamen	25607358	brain_volume	-0.0101	0.0438	-0.2299	0.8181	1
medication_use	Free cholesterol	27005778	metabolites	0.0229	0.1029	0.2224	0.824	1
medication_use	Mean Caudate	25607358	brain_volume	0.0104	0.0505	0.2056	0.8371	1
medication_use	Free cholesterol to esterified cholesterol ratio	27005778	metabolites	0.0214	0.1063	0.2015	0.8403	1
medication_use	Ferritin	25352340	metal	-0.0012	0.0816	-0.0148	0.9882	1
medication_use	Adiponectin	22479202	cardiometabolic	-0.0004	0.0476	-0.0091	0.9927	1
medication_use	Schizophrenia	25056061	psychiatric	-1.68e-05	0.0237	-0.0007	0.9994	1
